# Analysis of PTRHD1 common and rare variants in European patients with Parkinson’s disease

**DOI:** 10.1101/2020.12.11.20243402

**Authors:** Yuri L. Sosero, Sara Bandres-Ciga, Ziv Gan-Or, Lynne Krohn, on behalf of the IPDGC

**Affiliations:** Department of Human Genetics, McGill University, Montréal, QC, H3A 1A1, Canada; Montreal Neurological Institute, McGill University, Montréal, QC, H3A 1A1, Canada; Molecular Genetics Section, Laboratory of Neurogenetics, National Institute on Aging, National Institutes of Health, Bethesda, MD 20892, USA; Department of Neurology and Neurosurgery, McGill University, Montréal, QC, H3A 1A1, Canada

**Keywords:** PTRHD1, Parkinson’s disease, familial parkinsonism, burden test, SKATO, GWAS

## Abstract

Three family studies identified three different variants in the peptidyl-tRNA hydrolase domain containing 1 gene (*PTRHD1*) in patients affected by syndromic parkinsonism. In the current study, our objective was to investigate whether *PTRHD1* variants are associated with Parkinson’s disease (PD) risk and age at onset (AAO). To evaluate the association between *PTRHD1* and PD risk, we analyzed whole genome sequencing (WGS) data of 1,647 PD cases and 1,050 healthy controls, as well as genome-wide imputed genotyping data on 14,671 PD cases and 17,667 controls, all of European ancestry. Furthermore, we examined the association of *PTRHD1* with PD risk and AAO using summary statistics data from the most recent PD genome-wide association study (GWAS) meta-analyses. Our results show no association between *PTRHD1* and PD risk or AAO. We conclude that *PTRHD1* does not play a major role in PD in the European population. Further large-scale studies including subjects with different ancestry and family trios might further clarify the relationship of this gene with PD and atypical parkinsonism.
