## Supplemental tables for "Analysis of PTRHD1 common and rare variants in European patients with Parkinson’s disease"

### Sheet: Supplementary Tables Contents
Supplementary Tables Contents:
Supplementary Table S1	Logistic regression in PD WGS data
Supplementary Table S2	Fisher test in PD WGS data
Supplementary Table S3	Logistic regression in PD GWAS data
Supplementary Table S4	Fisher test in PD GWAS data
Supplementary Table S5	Burden and kernel test results for rare variants in PD WGS data
Supplementary Table S6	Homozygous and compound heterozygous carriers of at least one PTRHD1 variant in WGS and GWAS data

### Sheet: Supplementary Table 1
Supplementrary Table S1. Logistic regression in PD WGS data
CHR	SNP	BP	Consequence	OR	L95	U95	P
2	rs13029214	24789280	downstream	0.9869	0.8675	1.123	0.8414
2	rs78094396	24789426	downstream	1.197	0.7934	1.806	0.3912
2	rs55822100	24789434	downstream	1.089	0.9057	1.31	0.3642
2	rs72797944	24789563	downstream	1.089	0.9057	1.31	0.3642
2	rs186834825	24790015	downstream	1.76	0.521	5.946	0.3628
2	rs75134509	24790018	downstream	NA	NA	NA	NA
2	rs114854948	24790049	downstream	NA	NA	NA	NA
2	rs10177595	24790193	downstream	0.9699	0.8525	1.103	0.6421
2	rs138426814	24790533	exonic	1.274	0.06471	25.1	0.8733
2	rs12471620	24790654	intronic	1.027	0.9031	1.168	0.6835
2	rs77900277	24790777	intronic	NA	NA	NA	NA
2	rs6747641	24790962	intronic	NA	NA	NA	NA
2	rs12988066	24790963	intronic	1.251	0.2133	7.343	0.8038
2	rs11685149	24790977	intronic	1.033	0.9081	1.175	0.6229
2	rs75060829	24791072	intronic	0.9921	0.7615	1.293	0.9533
2	rs190143532	24791106	intronic	1.003	0.6557	1.534	0.9899
2	rs182185766	24791107	intronic	1.003	0.6557	1.534	0.9899
2	rs6747889	24791113	intronic	0.9123	0.7968	1.045	0.1843
2	rs67722327	24791220	intronic	1.06	0.8377	1.34	0.6293
2	rs138905891	24791407	intronic	0.6051	0.02884	12.7	0.7463
2	rs6747447	24791419	intronic	1.194	0.7929	1.797	0.3963
2	rs141918402	24791696	intronic	NA	NA	NA	NA
2	rs145641696	24791728	intronic	1.233	0.4099	3.709	0.7093
2	rs56336001	24791738	intronic	1.153	0.9065	1.468	0.2456
2	rs6545729	24791895	intronic	0.9424	0.8245	1.077	0.3844
2	rs6545730	24792205	intronic	1.044	0.8842	1.233	0.6113
2	rs180831097	24793037	intronic	NA	NA	NA	NA
2	rs375127537	24793083	intronic	NA	NA	NA	NA
2	rs147683338	24793135	exonic	NA	NA	NA	NA
CHR: chromosome; SNP: SNP ID; BP, base pair; OR: odds ratio; P: p-value;
L95: confidence interval 95% lower bound; U95: confidence interval 95% upper bound;
Significance threshold after Bonferroni correction: 2.734*e-5 (0.05/1829)

### Sheet: Supplementary Table 2
Supplementary Table S2. Fisher test in PD WGS data
CHR	SNP	BP	Consequence	F_A	F_U	P	OR
2	rs6747889	24791113	intronic	0.3282	0.3457	0.1833	0.9245
2	rs55822100	24789434	downstream	0.1424	0.1295	0.1943	1.116
2	rs72797944	24789563	downstream	0.1424	0.1295	0.1943	1.116
2	rs190143532	24791106	intronic	0.02611	0.02048	0.2013	1.282
2	rs182185766	24791107	intronic	0.02611	0.02048	0.2013	1.282
2	rs375127537	24793083	intronic	0.0009107	0	0.2866	NA
2	rs67722327	24791220	intronic	0.0847	0.07714	0.3333	1.107
2	rs6545729	24791895	intronic	0.3534	0.3652	0.3823	0.9497
2	rs75060829	24791072	intronic	0.06466	0.05857	0.3864	1.111
2	rs147683338	24793135	exonic	0	0.0004762	0.3893	0
2	rs56336001	24791738	intronic	0.07711	0.07048	0.395	1.102
2	rs6545730	24792205	intronic	0.1818	0.1729	0.4223	1.064
2	rs78094396	24789426	downstream	0.02793	0.02429	0.4353	1.154
2	rs6747447	24791419	intronic	0.02823	0.02476	0.49	1.144
2	rs12988066	24790963	intronic	0.001821	0.0009524	0.4954	1.914
2	rs77900277	24790777	intronic	0.0006072	0	0.5244	NA
2	rs186834825	24790015	downstream	0.002125	0.002857	0.5829	0.7432
2	rs13029214	24789280	downstream	0.48	0.4838	0.8014	0.9847
2	rs11685149	24790977	intronic	0.5012	0.4981	0.845	1.013
2	rs10177595	24790193	downstream	0.4954	0.4981	0.8669	0.9895
2	rs12471620	24790654	intronic	0.5012	0.499	0.889	1.009
2	rs75134509	24790018	downstream	0	0	1	NA
2	rs114854948	24790049	downstream	0	0	1	NA
2	rs138426814	24790533	exonic	0.0003036	0.0004762	1	0.6374
2	rs6747641	24790962	intronic	0	0	1	NA
2	rs138905891	24791407	intronic	0.0003036	0.0004762	1	0.6374
2	rs141918402	24791696	intronic	0	0	1	NA
2	rs145641696	24791728	intronic	0.003339	0.003333	1	1.002
2	rs180831097	24793037	intronic	0	0	1	NA
CHR: chromosome; SNP: SNP ID; BP, base pair; F_A: allele frequency in PD patients;
F_U: allele frequency in the controls; OR: odds ratio; P: p-value;
Significance threshold after Bonferroni correction: 9.785*e-5 (0.05/511)

### Sheet: Supplementary Table 3
Supplementary Table S3. Logistic regression in PD GWAS data
CHR	BP	Consequence	OR	P
2	25012303	downstream	1.022	0.4055
2	25012432	downstream	1.022	0.4055
2	25013941	intronic	1.028	0.4367
2	25014607	intronic	1.019	0.591
2	25013523	intronic	0.9929	0.6998
2	25014089	intronic	1.012	0.7122
2	25013846	intronic	0.9933	0.7161
2	25013062	downstream	0.9933	0.7167
2	25015074	intronic	1.008	0.7429
2	25012295	downstream	0.9822	0.7633
2	25014288	intronic	0.985	0.7996
2	25014764	intronic	0.9959	0.8287
2	25013982	intronic	0.9961	0.8395
2	25012149	downstream	0.9965	0.8497
CHR: chromosome; BP, base pair; OR: odds ratio; P: p-value;
Alpha after Bonferroni correction: 9.785*e-5

### Sheet: Supplementary Table 4
Supplementary Table S4. Fisher test in PD GWAS data
CHR	BP	Consequence	F_A	F_U	P	OR
2	25013941	intronic	0.07273	0.06923	0.08467	1.055
2	25012303	downstream	0.1534	0.1493	0.1518	1.032
2	25012432	downstream	0.1534	0.1493	0.1518	1.032
2	25014089	intronic	0.09103	0.08839	0.2454	1.033
2	25013982	intronic	0.325	0.328	0.4189	0.9864
2	25014764	intronic	0.349	0.352	0.4221	0.9867
2	25013523	intronic	0.4954	0.4973	0.6412	0.9926
2	25013846	intronic	0.4954	0.4972	0.6526	0.9928
2	25012149	downstream	0.4795	0.4811	0.6869	0.9936
2	25014607	intronic	0.08057	0.0797	0.6945	1.012
2	25013062	downstream	0.4967	0.4981	0.7282	0.9945
2	25014288	intronic	0.02461	0.02448	0.9187	1.005
2	25015074	intronic	0.1768	0.1767	0.9752	1.001
2	25012295	downstream	0.02457	0.02457	1	1
CHR: chromosome; BP, base pair; F_A: allele frequency in PD patients;
F_U: allele frequency in the controls; OR: odds ratio; P: p-value;
Alpha after Bonferroni correction: 9.785*e-5

### Sheet: Supplementary Table 5
Supplementary Table S5. Burden and kernel test results for rare variants in PD WGS data
	All	Coding
Burden_CMC	0.49293	0.653165
Burden_CMC.Wald	0.493545	0.655445
Burden_Fp	0.936296	0.599667
Burden_MadsonBrowning	0.251889	0.706215
Burden_Zeggini	0.49293	0.653165
SKAT	0.979299	0.87078
SKATO	1	0.779904
All: p-values for all rare variants; Coding: p-values for coding variants;
Burden_CMC: Combined Multivariate and Collapsing burden test;
Burden_CMC.Wald: CMC burden test followed by Wald test;
Burden_Fp: Fp burden test;
Burden_MadsonBrowning: MadsonBrowning burden test;
Burden_Zeggini: Zeggini burden test;
SKAT: Sequence Kernel Association Test;
SKATO: Optimized Sequence Kernel Association Test

### Sheet: Supplementary Table 6
Supplementary Table S6. Homozygous and compound heterozygous carriers of at least one PTRHD1 variant in WGS and GWAS data
	WGS		GWAS
	PD	Controls	PD	Controls
Homozygous	35/1647 (0.0212)	23/1050 (0.0219)	324/14,671 (0.0220)	365/17,667 (0.0206)
Compound heterozygous	88/1647 (0.0534)	50/1050 (0.0476)	790/14,671 (0.0538)	892/17,667 (0.0505)
Homozygous (rare)	0/1647 (0)	0/1050 (0)	/	/
Compound heterozygous (rare)	4/1647 (0.0024)	2/1050 (0.0019)	/	/
PD: Parkinson's Disease carriers/total Parkinson's Disease patients, proportions in parentheses;
Controls: controls carriers/total controls, proportions in parentheses;
Rare: carriers of rare variants (MAF<0.01)
